# Towards the integrative theory of Alzheimer’s disease: linking molecular mechanisms of neurotoxicity, beta-amyloid biomarkers, and the diagnosis

**DOI:** 10.1101/2022.12.07.22283236

**Authors:** Yaroslav I. Molkov, Maria V. Zaretskaia, Dmitry V. Zaretsky, the Alzheimer’s Disease Neuroimaging Initiative

**Author notes:** Data used in the preparation of this article were obtained from the Alzheimer’s Disease Neuroimaging Initiative (ADNI) database (adni.loni.usc.edu). As such, the investigators within the ADNI contributed to the design and implementation of ADNI and/or provided data but did not participate in analysis or writing of this report. A complete listing of ADNI investigators can be found at: http://adni.loni.usc.edu/wp-content/uploads/how_to_apply/ADNI_Acknowledgement_List.pdf.

## Abstract

A major gap in amyloid-centric theories of Alzheimer’s disease (AD) is that even though amyloid fibrils *per se* are not toxic *in vitro*, the diagnosis of AD clearly correlates with the density of beta-amyloid (Aβ) deposits. Based on our proposed amyloid degradation toxicity hypothesis, we developed a mathematical model explaining this discrepancy. It suggests that cytotoxicity depends on the cellular uptake of soluble Aβ rather than on the presence of amyloid aggregates. The dynamics of soluble Aβ in the cerebrospinal fluid (CSF) and the density of Aβ deposits is described using a system of differential equations. In the model, cytotoxic damage is proportional to the cellular uptake of Aβ, while the probability of an AD diagnosis is defined by the Aβ cytotoxicity accumulated over the duration of the disease. After uptake, Aβ is concentrated intralysosomally, promoting the formation of fibrillation seeds inside cells. These seeds cannot be digested and are either accumulated intracellularly or exocytosed. Aβ starts aggregating on the extracellular seeds and, therefore, its concentration decreases in the interstitial fluid. The dependence of both Aβ toxicity and aggregation on the same process – cellular uptake of Aβ – explains the correlation between AD diagnosis and the density of amyloid aggregates in the brain.

We tested the model using clinical data obtained from the Alzheimer’s Disease Neuroimaging Initiative (ADNI), which included records of beta-amyloid concentration in the cerebrospinal fluid (CSF-Aβ42) and the density of beta-amyloid deposits measured using positron emission tomography (PET). The model predicts the probability of AD diagnosis as a function of CSF-Aβ42 and PET and fits the experimental data at the 95% confidence level.

Our study shows that existing clinical data allows for the inference of kinetic parameters describing beta-amyloid turnover and disease progression. Each combination of CSF-Aβ42 and PET values can be used to calculate the individual’s cellular uptake rate, the effective disease duration, and the accumulated toxicity. We show that natural limitations on these parameters explain the characteristic distribution of the clinical dataset for these two biomarkers in the population.

The resulting mathematical model interprets the positive correlation between the density of Aβ deposits and the probability of an AD diagnosis without assuming any cytotoxicity of the aggregated beta-amyloid. Finally, to the best of our knowledge, this model is the first to mechanistically explain the negative correlation between the concentration of Aβ42 in the CSF and the probability of an AD diagnosis.
