## Supplementary material for "Towards the integrative theory of Alzheimer’s disease: linking molecular mechanisms of neurotoxicity, beta-amyloid biomarkers, and the diagnosis": Data and statistics

### Sheet: dat0
PET	CSF
14.7121	805.2
-6.19871	1198
0.6731	1616
72.7188	884
62.48	934.1
79.6694	837.3
0.18085	1278
-2.04412	1314
-2.37885	1604
-6.2184	719.3
-0.29171	850
-2.18195	642.7
2.77993	821.2
56.9865	707.2
58.0891	627.4
67.6979	692.8
7.68274	1338
1.14566	3392
60.9048	426.5
138.72	585.4
147.895	469.7
63.3464	919.6
69.9425	868.6
81.914	628.2
-6.0215	846.8
17.4884	1026
57.2031	404.3
139.527	793.3
138.503	811.3
147.994	750.3
-5.05669	1559
4.94583	1303
19.8118	1345
2.38613	1431
2.91776	1380
1.8545	1446
92.4088	621.9
26.6442	1396
28.8298	937.9
-17.1267	1422
20.0678	1219
35.0125	1383
37.2177	1076
47.6534	802.1
72.7779	929.9
76.8143	555.8
-11.1212	2440
-5.8246	2433
-7.77391	2072
-6.71065	1898
-14.6063	1995
-6.94693	2657
3.13435	1261
8.1553	1349
37.71	737.8
-14.2716	2064
-17.3433	2284
4.0204	1632
-3.50118	1998
31.3501	549.7
126.236	534.8
52.9304	567.5
58.6011	626.2
78.1336	646.2
12.5265	1093
28.8889	927.2
22.0761	879.1
21.8202	667.6
-15.4924	1370
-10.117	1371
12.4871	354.4
11.2663	751.1
15.0665	859.6
29.0661	873.2
41.6086	658.8
65.5516	566.4
105.818	517.5
121.983	528
108.023	545.5
1.93326	2634
-17.7961	2711
0.35806	2240
-16.2012	3305
59.7431	1336
42.2387	1233
5.5956	1711
7.50553	1574
17.2127	1220
39.6002	1274
65.8864	1048
81.1658	1123
65.3941	886.6
68.9974	681.8
124.129	443.5
137.834	539
134.841	489.1
-17.4614	1893
-12.6373	1478
-12.7358	1646
6.87545	2559
-7.49825	690.2
-6.71065	708.3
-15.2167	418.8
45.3103	509.2
42.8294	550.7
10.5969	1910
12.3296	2079
11.6011	2221
20.1859	1405
8.07654	1192
11.8964	1207
-17.4417	1809
-6.06088	1800
-1.55187	2324
-15.1774	3020
-14.1535	2232
-8.44337	1939
-5.64739	955.7
-5.88367	1211
22.1549	737.5
5.33963	2183
53.0091	833.5
-6.06088	2093
-1.11869	1881
10.3015	1939
-15.197	1820
18.0003	950.6
103.376	715.5
-3.2649	1616
-6.90755	1005
2.66179	2349
3.92195	2547
-4.50537	1975
-2.71358	2280
31.488	925.1
71.8918	827.3
15.4406	1687
13.8654	1784
54.3284	1261
23.0803	858.7
18.335	801.7
60.8064	889.9
6.22568	1432
-9.3688	917.4
1.44101	974.3
13.4519	1258
11.2269	1142
18.906	1033
1.57884	1826
12.0736	1217
64.7247	666.1
77.0506	624.8
70.2969	582.6
-9.11283	1345
-10.629	1685
4.49296	1415
3.37063	1352
7.48584	1272
0.31868	1301
-0.56737	1421
-3.56025	2118
74.7075	492.7
-2.96955	1644
-2.41823	1661
-7.83298	2326
-1.00055	2357
-3.16645	2545
0.37775	2315
19.3983	1358
17.0749	1304
6.56041	1355
99.2806	734.6
44.2471	1156
55.0569	1225
49.8784	1057
74.7075	1099
5.35932	924.7
9.96678	957.7
14.338	869.9
104.499	301.5
115.879	325.6
117.238	340.7
137.794	375.4
31.2714	1400
79.8269	712.2
126.827	709.9
12.999	1544
7.05266	1447
10.459	1583
-1.21714	1823
7.34801	1475
-6.15933	1691
3.33125	1885
-1.47311	1726
-11.9482	1800
-0.3114	2274
-1.03993	1966
4.86707	1201
5.85157	1044
98.5521	713.7
118.006	717.9
6.9739	1194
21.7414	879.8
109.067	790.5
85.8127	848.4
99.4185	728.8
85.4189	820.1
79.8663	916.5
86.5609	974.7
1.71667	1157
-1.78815	1440
127.26	479.7
134.742	451.9
89.0418	411.4
-16.024	1775
-3.8556	1640
-13.7597	2335
74.8256	2717
36.9027	2896
84.6313	422.8
78.4683	376.1
117.671	319.3
140.374	365.7
20.7175	2612
31.232	716.6
62.8344	597.3
82.1897	402
26.8214	510.8
30.0112	866.3
42.9672	691.1
71.7737	762
97.7251	678.5
15.1453	1635
5.75312	1837
10.0849	2040
5.57591	1720
2.77993	2203
-15.8074	1244
-3.95405	1338
38.2613	979.7
33.26	922.5
35.8197	734.6
48.697	203
2.42551	998.6
80.9689	481.2
14.5349	1913
82.426	695.5
92.3694	471.2
86.4034	560.7
83.4892	798.6
11.0104	995.8
8.98228	1034
16.8189	1918
14.5349	1882
12.113	1676
6.36351	1332
35.8985	1264
16.2282	1163
15.1059	659
3.35094	938.8
0.37775	783.5
-4.19033	2249
-7.08476	2287
-2.24102	1816
49.524	957.2
34.9337	769.8
-12.2042	2108
6.59979	3088
2.93745	2623
13.1369	867.5
66.0439	220.6
202.811	1221
184.046	921
1.91357	1099
-4.97793	874.3
5.22149	1731
2.14985	2573
-0.42954	1968
4.17792	1562
-8.54182	981.6
10.7938	1554
10.5575	2144
13.3338	1626
13.6291	1867
-2.37885	2019
2.89807	1556
11.0497	1536
10.4393	1445
-4.09188	1955
43.1641	1373
58.542	1052
71.5571	897.5
66.3786	803.1
18.2563	752.9
1.57884	1689
4.13854	1389
-5.39142	1813
18.906	1454
36.9421	2175
63.2873	2088
31.3698	2286
25.325	2396
77.7004	486.5
14.6136	2426
23.4544	957.1
-2.83172	2069
0.53527	2040
11.8176	840.8
-13.9566	1061
-7.53763	470.5
-1.86691	3384
-0.54768	3140
0.10209	2952
64.8428	507.2
91.3062	1244
115.82	1089
107.137	955.8
125.094	1098
-6.75003	1696
14.4167	1563
6.87545	1641
3.21311	1682
6.67855	1620
-15.453	1292
-23.1518	1519
-24.1363	1677
-23.2109	1640
5.83188	3462
5.06397	2377
0.63372	1841
11.8176	1245
13.7473	1473
10.715	2385
6.9739	3555
-0.1145	3519
0.2793	964.7
-1.13838	932.1
66.9103	685.5
4.17792	1488
5.26087	1312
9.47453	1197
-1.65032	2608
2.18923	2064
14.8893	1899
10.2621	1373
4.808	1297
2.89807	1275
8.52941	1241
13.1172	1826
-5.56863	2140
38.4976	1653
22.9622	2254
30.0506	1922
34.599	318.3
25.7975	2054
34.7565	1711
40.7029	1809
6.34382	857
20.2253	640.6
19.2998	1435
6.59979	1541
15.9919	2037
19.7527	1744
60.1369	686.4
52.6153	617.5
18.7288	2696
16.2282	772.8
11.4632	955.7
17.6656	1279
10.4787	1075
11.3254	1099
22.8834	1248
5.18211	1546
7.85995	1070
24.498	499.5
71.6556	897.8
73.3686	802.8
21.3082	351.4
20.9735	347.1
26.8017	366.2
25.325	357.1
12.4477	1739
2.40582	1704
-6.55313	1600
-2.0835	3085
1.89388	1562
24.6161	1778
44.2077	539.1
55.8839	1003
-9.97919	1404
-5.52925	1295
2.76024	1020
9.76988	938.3
-6.10026	978.2
0.31868	1287
13.0975	1236
20.56	728.6
45.074	733.9
42.8491	732.8
51.6505	638.1
52.6547	553.3
-11.3772	975.8
3.23029	1034
6.9739	1768
1.95295	1990
15.7753	1605
16.6811	1291
8.60817	1024
-2.57575	2429
6.12723	2081
5.85157	1857
3.48877	1879
-0.937608	1982
42.7506	815.6
1.49632	1095

### Sheet: dat1
PET	CSF
100.738	294.7
-16.9101	1340
134.053	934.2
126.61	593.6
99.891	751.8
92.8617	633.5
75.0028	585.9
54.9978	519.2
107.019	448.2
1.50008	651.4
108.279	564.5
89.9082	668.9
76.3221	433.9
61.5546	749.4
110.721	653.3
78.7243	456
52.6941	465.7
133.738	576.4
102.884	548.8
24.0254	834.6
96.0121	556.4
53.206	641.6
24.813	1694
62.7754	543.1
-10.9637	1452
-8.93562	1366
142.776	448.6
68.7808	651.4
54.289	308.5
81.2446	300.8
114.639	510.7
122.082	449.9
62.5391	741.5
54.6631	567.7
91.8969	366
77.3263	319.5
133.659	523.9
43.873	531.8
70.9664	590.9
89.5538	652.7
80.5554	842.8
45.33	805.3
128.776	651
46.7674	864.5
119.837	366.3
107.275	660.7
77.3066	461.2
83.8633	883.8
110.681	767.6
118.144	760
106.723	447.8
134.801	497
-11.3969	3114
64.1733	769.7
73.1126	313.2
150.829	541.8
26.4079	451.7
105.207	411.7
109.677	507
73.7624	588.2
-3.068	402.4
29.0858	611.8
19.9693	2162
90.4989	675.3
40.8013	503.1
49.78	877.3
96.9375	596.3
99.1625	375.7
106.507	687.3
85.8717	384.4
59.1918	652.1
75.3966	691.9
160.379	514.6
77.0703	449.4
90.3611	624.1
77.8579	532.9
126.709	818.3
133.561	423.6
130.706	568.8
123.716	761.3
90.0657	749.9
74.4318	330.9
4.47327	473.5
148.446	664.4
133.679	652
67.7766	506.1
55.687	816.4
100.994	349.8
79.1181	998.2
158.902	549.7
99.3988	471.3
52.0837	449.8
120.664	692
91.8378	750.3
82.5047	593.9
81.5596	418
45.842	511.8
97.7448	787.8
58.9949	318.1
118.912	653.9
90.2626	458.3
119.975	454.5
129.583	783.5
26.5458	731.2
90.2035	622.5
114.718	489.4
102.844	587.9
87.2303	493.4
74.7272	437.6
104.459	277.5
41.3133	700.9
-21.9901	553
85.6551	785.8
15.4012	1283
106.96	255.5
144.39	453.7
56.1989	542.4
120.625	551.8
-8.30554	3139
126.295	489.7
96.7603	639.1
86.5609	439.6
85.0251	382.5
92.7632	845.1
132.99	654.9
86.1474	910.3
69.7456	579.9
84.454	1300
1.71667	1805
-25.2586	1416
109.007	886.2
76.834	725.1
73.8214	338.9
103.908	578
17.5868	2153
52.7335	675.3
23.4347	890.7
113.832	647.1
-13.3856	1033
102.411	787.1
86.6396	474.9
113.379	832.7
144.637	647.9

### Sheet: chi2
1.20605	-50	-25	0	25	50	75	100	125	150	175	200			T_0	sigma_T	Kexc	F	S
0	0	2.4121	4.82421	4.82421	4.82421	8.44236	6.03026	7.23631	0	0	0			189.819	86.907	0.470762	77.8371	249.666
500	0	15.6787	37.3876	27.7392	36.1816	21.7089	8.44236	8.44236	0	1.20605	0			1.89819	1.22905	0.470762	0.778371	2.49666
1000	0	20.5029	75.9813	12.0605	8.44236	2.4121	1.20605	1.20605	0	0	0
1500	0	41.0058	55.4784	4.82421	0	0	0	0	0	0	0
2000	0	25.3271	20.5029	4.82421	1.20605	0	0	0	0	0	0
2500	0	4.82421	9.64841	1.20605	1.20605	0	0	0	0	0	0
3000	0	6.03026	3.61816	0	0	0	0	0	0	0	0
3500	0	1.20605	1.20605	0	0	0	0	0	0	0	0
4000	0	0	0	0	0	0	0	0	0	0	0
												0.103249
0.402017	-50	-25	0	25	50	75	100	125	150	175	200
0	0	0.402017	0.402017	0.402017	3.21614	6.43228	4.42219	2.01009	0	0	0
500	0	0.402017	1.20605	3.61816	6.43228	9.64841	7.63833	4.82421	1.20605	0	0
1000	0.402017	1.60807	0.402017	0	0	0.402017	0	0	0	0	0
1500	0	0	0.804035	0	0	0	0	0	0	0	0
2000	0	0	0.804035	0	0	0	0	0	0	0	0
2500	0	0	0	0	0	0	0	0	0	0	0
3000	0	0.804035	0	0	0	0	0	0	0	0	0
3500	0	0	0	0	0	0	0	0	0	0	0
4000	0	0	0	0	0	0	0	0	0	0	0
	-50	-25	0	25	50	75	100	125	150	175	200
250	0.000776461	0.00626854	0.029683	0.0920692	0.205501	0.357388	0.517395	0.657788	0.765484	0.84068	0.438389
500	0.000568708	0.00610634	0.0290973	0.0802877	0.153335	0.228072	0.284558	0.310091	0.298266	0.247219	0.25957
1000	0.000275609	0.0057923	0.0280262	0.0619398	0.0835266	0.0736342	0.0336151				0.056261
1500	3.76773e-05	0.00525709	0.0263695	0.03963	0.0189775
2000		0.00412013	0.0234171
2500			0.0152728
3000
3500
4000
	-50	-25	0	25	50	75	100	125	150	175	200
0	0	0.0176404	0.15513	0.481174	1.6523	5.31602	5.40805	6.08217	0	0	0
500	0	0.0981942	1.12297	2.51761	6.5342	7.15172	4.57589	4.11385	0.359724	0.298159	0
1000	0.0001108	0.128073	2.14073	0.747026	0.705162	0.207216	0.0405416	0	0	0	0
1500	0	0.215571	1.48414	0.191183	0	0	0	0	0	0	0
2000	0	0.104351	0.498946	0	0	0	0	0	0	0	0
2500	0	0	0.147358	0	0	0	0	0	0	0	0
3000	0	0	0	0	0	0	0	0	0	0	0
3500	0	0	0	0	0	0	0	0	0	0	0
4000	0	0	0	0	0	0	0	0	0	0	0
	-50	-25	0	25	50	75	100	125	150	175	200
0	0	2.79648	5.07109	4.74505	6.38805	9.55862	5.0444	3.16423	0	0	0
500	0	15.9825	37.4707	28.8397	36.0796	24.2056	11.5048	9.15272	0.846328	0.907893	0
1000	0.401906	21.9829	74.2426	11.3135	7.7372	2.60691	1.16551	1.20605	0	0	0
1500	0	40.7902	54.7983	4.63302	0	0	0	0	0	0	0
2000	0	25.2227	20.808	4.82421	1.20605	0	0	0	0	0	0
2500	0	4.82421	9.50106	1.20605	1.20605	0	0	0	0	0	0
3000	0	6.83429	3.61816	0	0	0	0	0	0	0	0
3500	0	1.20605	1.20605	0	0	0	0	0	0	0	0
4000	0	0	0	0	0	0	0	0	0	0	0
	-50	-25	0	25	50	75	100	125	150	175	200
0	0	8.42823	0.404937	0.0143425	1.86295	0.364748	0.37239	7.9667	0	0	0			18	23.0408
500	0	0.945837	0.00633049	0.523089	0.00187763	1.12913	2.86474	0.177792	2.8375	0.396077	0		P-value
1000	1458.25	17.2023	1.45291	0.796351	0.769429	0.197688	0.0419518	0	0	0	0			0.189028
1500	0	0.21671	0.320099	0.199073	0	0	0	0	0	0	0
2000	0	0.104783	0.191025	0	0	0	0	0	0	0	0
2500	0	0	0.149643	0	0	0	0	0	0	0	0
3000	0	0	0	0	0	0	0	0	0	0	0
3500	0	0	0	0	0	0	0	0	0	0	0
4000	0	0	0	0	0	0	0	0	0	0	0
